# Circulating protein profiling identifies prognostic biomarkers in amyotrophic lateral sclerosis

**DOI:** 10.64898/2026.07.20.26354798

**Authors:** Hadar Klimovski, Marcel Weinreich, Andrew Strange, Iddo Magen, Nancy S Yacovzada, Yahel Cohen, Dganit Melamed Kadosh, David G Lester, Avigail Taylor, Yuhan Zhou, Cory Holdom, Tamar Ziv, Beatrice Abramovich, Anand G Subramaniam, Eran Perlson, Vivian Drory, Arie Admon, Pamela J Shaw, Andrea Malaspina, Martin R Turner, Kevin Talbot, Alexander G Thompson, Johnathan Cooper-Knock, Eran Hornstein

## Abstract

Amyotrophic lateral sclerosis (ALS) is a fatal neurodegenerative disease characterized by progressive motor neuron loss and marked clinical variability. Blood-based biomarkers offer a scalable approach to stratify patients and support therapeutic development. In a large-scale serum proteomic survival study of 730 patients with ALS from independent cohorts in Israel and the UK, we used complementary proteomic technologies, mass spectrometry and the Olink proximity extension assay (PEA), enabling cross-cohort and cross-platform evaluation of concordant protein effects. We identified serum proteins associated with survival in both cohorts. GSN, IGFBP2 and MEGF10 added prognostic information beyond clinical variables and neurofilament light chain (NfL). These circulating proteins are therefore candidate biomarkers for improved prognostic assessment that may lead to improved precision-medicine approaches in ALS.
