## Supplementary material for "Circulating protein profiling identifies prognostic biomarkers in amyotrophic lateral sclerosis": table 1

### Sheet: Clinical characteristics
Table 1. Overview of clinical characteristics of patients with ALS at serum collection
Clinical data	Tel Aviv (n=350)	Oxford (n=380)
Sex (n, %)
Female	146 (41.7%)	127 (33.4%)
Male	204 (58.3%)	253 (66.6%)
Site of onset (n, %)
Bulbar	100 (28.6%)	92 (24.3%)
Non-bulbar	250 (71.4%)	287 (75.7%)
No. of available values (%)	350 (100.0%)	379 (99.7%)
King's stage (n, %)
Stage 1	81 (23.4%)
Stage 2	112 (32.4%)
Stage 3	129 (37.3%)
Stage 4	24 (6.9%)
No. of available values (%)	346 (98.9%)
Age at onset (years)
Median (Q1-Q3)	61 (54–69)	60.9 (51.7–68.3)
Age at sampling (years)
Median (Q1-Q3)	63 (55.5–70.7)	62.8 (54.3–70.5)
Onset to diagnosis (months)
Median (Q1-Q3)	12 (6–18)	12 (7.2- 24)
No. of available values (%)	350 (100.0%)	285 (75%)
Onset to sampling (months)
Median (Q1-Q3)	15 (9–25.8)	18.6 (11–32)
Pathogenic variant (n, %)
C9orf72	21 (6.0%)	32 (8.4%)
SOD1	<5	<5
OPTN	<5	<5
TDP43	<5	0 (0.0%)
ATXN2	<5	0 (0.0%)
FUS	<5	<5
TBK1	0 (0.0%)	<5
GDAP1	0 (0.0%)	<5
ANXA11	0 (0.0%)	<5
CCNF	0 (0.0%)	<5
FIG4	0 (0.0%)	<5
Negative	30 (8.6%)	50 (13.2%)
Not tested	288 (82.3%)	287 (75.5%)
Family history of ALS (n, %)
Familial	30 (8.6%)
No. of available values (%)	312 (89.1%)
ALSFRS-R total at sampling (0-48)
Median (Q1-Q3)	36 (30–41)	37 (32–41)
No. of available values (%)	349 (99.7%)	238 (62.6%)
Progression rate (ΔALSFRS-R/month)
Median (Q1-Q3)	0.708 (0.385–1.17)	0.448 (0.263–0.735)
No. of available values (%)	349 (99.7%)	238 (62.6%)
Manual muscle testing, total score (0-100)
Median (Q1-Q3)	87 (74–96)
No. of available values (%)	350 (100.0%)
Forced vital capacity (%, predicted)
Median (Q1-Q3)	79.5 (61.2–93)	80 (59–92.5)
No. of available values (%)	178 (50.9%)	87 (22.9%)
Body mass index (kg/m²)
Median (Q1-Q3)	24.5 (22.5–27)	24.5 (22.7–27.1)
No. of available values (%)	142 (40.6%)	86 (22.6%)
Outcome (n, %)
Dead	320 (91.4%)	260 (68.4%)
Censored	30 (8.6%)	120 (31.6%)
Median survival from symptom onset (months, 95% CI)	41.0 (38.0–46.0)	46.6 (42.6–54.9)
Median survival from sampling (months, 95% CI)	22.0 (19.0–26.0)	24.3 (21.9–27.4)
Median follow-up from sampling (months, 95% CI)	113.0 (80.0–134.0)	54.5 (44.4–64.1)
ALSFRS-R, Amyotrophic Lateral Sclerosis Functional Rating Scale-Revised; CI, confidence interval; Q1-Q3, interquartile range. Blank cells indicate a measure not collected in that cohort; "–" indicates a measure not available in the Oxford release (date of diagnosis). Counts of 1-4 are shown as "<5". Values are observed only (no imputation); percentages of available values use the full cohort as d…
